# Robust Mixed Model Association Test for Gene-Environment Interactions

**DOI:** 10.1101/2025.10.01.25336808

**Authors:** Mengyu Zhang, Jingxian Tang, Michael R. Brown, Alanna C. Morrison, Eric Boerwinkle, Alisa K. Manning, Ching-Ti Liu, Han Chen

**Affiliations:** Department of Biostatistics and Data Science, The University of Texas Health Science Center at Houston; Department of Biostatistics, Boston University School of Public Health; Human Genetics Center, Department of Epidemiology, The University of Texas Health Science Center at Houston; Human Genetics Center, Department of Epidemiology, The University of Texas Health Science Center at Houston, Human Genome Sequencing Center, Baylor College of Medicine; Programs in Metabolism and Medical & Population Genetics, Broad Institute of MIT and Harvard, Department of Medicine, Harvard Medical School, Clinical and Translational Epidemiology Unit, Massachusetts General Hospital

**Keywords:** Large-scale, gene-environment interaction, robust association test, Huber-White sandwich estimator, linear mixed model

## Abstract

Linear mixed models (LMMs) are widely used in gene-environment interaction (GEI) studies to account for population structure and relatedness. However, genome-wide GEI tests using LMMs are computationally intensive, and model-based tests can yield inflated type I error rates when environmental main effects are misspecified. While robust inference methods exist for unrelated samples, challenges remain for related individuals. A common workaround is a two-step approach that first adjusts for relatedness via an LMM and then uses residuals in a standard linear model, but its validity for GEI studies is unclear. We propose a robust mixed model association test (RoM) for large-scale GEI analysis in related samples. RoM uses the Huber-White sandwich estimator and offers efficient computation, scaling linearly with sample size when cluster sizes are bounded. Simulations show that RoM achieves better type I error control at genome-wide significance levels than both the two-step method and alternative strategies. We apply RoM to GEI analyses of waist-hip ratio (WHR) with BMI using data from the Framingham Heart Study (7,264 related individuals), ARIC (9,312 individuals with repeated measures), and WHR with sex using data from UK Biobank (407,068 related individuals), confirming robust error control and comparable signal detection.
