## Supplementary Tables for "Robust Mixed Model Association Test for Gene-Environment Interactions"

### Sheet: Table S1
Supplementary Table S1. Significant loci identified from the interaction test in the UK Biobank analysis of Waist-Hip Ratio from white British samples with inclusion of related participants
uniqID	Index SNP	chr	start	end	nearestGene	Robust P	Westerman, et al. interaction model based P*
2:165528624:G:T	rs1128249	2	165349902	165846592	GRB14;COBLL1;RNA5SP111;RNA5SP110;SLC38A11;AC013463.2	9.86182e-81	2.6e-71
6:43757082:A:T	rs4711750	6	43757082	43788415	VEGFA;RP11-344J7.2	2.74834e-44	8e-36
6:127529780:A:G	rs72961013	6	126504799	127529780	RP11-527F13.1;RSPO3;RPS4XP9	3.63632e-42	2.3e-48
1:219750717:G:T	rs4846567	1	219248660	219798632	RP11-135J2.4;RP11-392O17.1;RP11-95P13.1;ZC3H11B;RP11-95P13.2	1.46485e-39	7.4e-37
12:124460167:G:T	rs4765127	12	122356293	124642514	RP11-87C12.2;WDR66;MLXIP;ZCCHC8;CLIP1;HCAR1;HIP1R;PITPNM2;CDK2AP1;ATP6V0A2;MIR3908;DDX55;RP11-486O12.2;DNAH10;ZNF664;FAM101A;CCDC92	1.09489e-37	1.6e-30
3:64708114:C:T	rs4132228	3	64695014	64837942	ADAMTS9-AS2	1.8346e-30	1.5e-26
16:81534790:C:T	rs2925979	16	81449060	81534790	GAN;CMIP	1.52357e-29	2.6e-21
7:130433384:C:T	rs4731702	7	130433384	130466854	KLF14	4.7681e-28	1e-20
12:26453283:A:G	rs718314	12	26259919	26532354	RP11-283G6.4;RP11-283G6.5;BHLHE41;RP11-513G19.1;ITPR2	1.12838e-24	1.1e-26
5:55860866:G:T	rs3936510	5	55854153	55861894	AC022431.2	1.889e-24	1.7e-23
17:68471073:A:G	rs1605750	17	68259446	68509474	CTD-2378E21.1;RP11-1058G23.1	5.41868e-21	3.3e-19
3:129333910:A:G	rs9833879	3	129144647	129616006	EFCAB12;PLXND1;TMCC1;TMCC1-AS1;IFT122	6.38475e-21	6.1e-20
4:89719368:C:T	rs1377290	4	89625427	89854994	HERC3;FAM13A	1.05215e-20	2.5e-20
7:26397239:A:C	rs1534696	7	26397239	26397239	SNX10	1.88796e-20	5.1e-16
3:12498401:A:G	rs4684859	3	12106191	12501093	PPARG;TSEN2	8.86401e-20	1.7e-16
6:34207990:C:T	rs114344942	6	34144189	34381136	HMGA1;KRT18P9;CYCSP55;RPS10-NUDT3	3.2633e-18	4.5e-16
6:139834012:G:T	rs632057	6	139829560	139840693	RP11-12A2.3	1.15313e-17	2.5e-17
18:2846499:C:T	rs3810068	18	2846499	2846499	EMILIN2	2.84774e-17	1.4e-15
5:118698998:C:T	rs17145265	5	118698998	118708933	TNFAIP8	5.20425e-17	4.3e-15
18:60845884:C:T	rs12454712	18	60845884	60845884	BCL2	1.03202e-16	3.2e-12
8:126490972:A:T	rs2954029	8	126477978	126516197	RP11-136O12.2	4.16348e-14	5.5e-14
8:23609009:G:T	rs6983481	8	23583754	23617380	RP11-175E9.1	5.55445e-14	3.6e-12
1:172355841:C:T	rs17369123	1	172312769	172437592	DNM3;PIGC;C1orf105	6.88877e-14	4.3e-13
9:107688629:A:C	rs10991417	9	107688629	107699196	ABCA1;RP11-217B7.2	9.06657e-14	5.6e-12
4:4990298:A:G	rs4450871	4	4990298	4990298	CYTL1	1.85306e-13	1.1e-10
7:25871109:C:T	rs1055144	7	25871109	25901639	AC003090.1	1.03209e-12	5.1e-16
11:64031241:C:T	rs35169799	11	63884453	64112050	PLCB3;MACROD1;FLRT1;CCDC88B	3.76933e-12	5.9e-11
6:100615652:A:G	rs2073267	6	100606568	100629461	RP3-344J20.1	2.05961e-11	1.3e-13
1:170303073:C:T	rs6427245	1	170239716	170303073	HAUS4P1	2.54376e-11	9.5e-14
11:62351198:C:G	rs72927213	11	62337203	62413662	MIR3654;TUT1;GANAB	4.96694e-11	5.9e-11
1:77964855:A:G	rs11806197	1	77932750	78623626	AK5;RNFT1P2	6.02031e-10	2e-14
20:45598564:A:G	rs6063048	20	45589259	45598564	EYA2	6.96103e-10	3.2e-08
20:39142516:A:G	rs2207132	20	39142516	39142516	SNORD112	1.52046e-09	6.3e-10
7:80570562:G:T	rs1019016	7	80570562	80570562	SEMA3C	1.96301e-09	6.9e-11
17:27889643:C:T	rs62070804	17	27889643	27889643	ABHD15;RP11-68I3.2	2.80277e-09	1.5e-08
8:128376801:C:T	rs7815100	8	128333513	128388025	CASC8;RP11-382A18.2	2.99757e-09	2.5e-09
6:101761018:C:T	rs9485491	6	101761018	101761018	GRIK2	5.12279e-09	4e-08
10:122948833:A:G	rs7089185	10	122941531	122967170	LINC01153	5.2083e-09	–
3:101101361:A:G	rs2682391	3	101101361	101265823	SENP7	6.2376e-09	–
2:219575353:C:G	rs116204487	2	219575353	219575353	TTLL4	6.50012e-09	–
12:45984732:C:T	rs2544090	12	45984732	45984732	RP11-352M15.1	6.69073e-09	–
2:121309231:C:G	rs954244	2	121309231	121309231	AC073257.1	7.51071e-09	–
14:98413803:C:T	rs2604984	14	98413803	98413803	C14orf64	8.0293e-09	–
2:111874699:G:T	rs72836344	2	111874699	112007943	ACOXL;MIR4435-1HG	1.09008e-08	1.3e-11
11:36376603:C:T	rs10501151	11	36376603	36387530	PRR5L	1.15217e-08	–
4:56323379:C:T	rs57826934	4	56237137	56418873	CLOCK	1.24989e-08	–
12:54342684:A:C	rs1443512	12	54337083	54342684	HOXC13	1.29293e-08	1.8e-08
7:73007943:A:G	rs1051921	7	72856430	73026378	MLXIPL	2.00236e-08	–
22:38630272:C:T	rs5995554	22	38630272	38630272	TMEM184B	2.12188e-08	2.2e-09
12:121906358:C:T	rs117973083	12	121906358	121906358	KDM2B	3.52993e-08	–
3:150042618:A:G	rs4301033	3	150042618	150050596	RP11-483E7.1	4.3027e-08	4.2e-13
Note:
*Westerman, K. E., and Coauthors, 2021: Gem: scalable and flexible gene–environment interaction analysis in millions of samples. Bioinformatics, 37 (20), 3514–3520.

### Sheet: Table S2
Supplementary Table S2. Significant loci identified from the joint test in the UK Biobank analysis of Waist-Hip Ratio from white British samples with inclusion of related participants
uniqID	Index SNP	chr	start	end	nearestGene	Robust P	Westerman, et al. interaction model based P*
6:127529780:A:G	rs72961013	6	126278230	127922536	TRMT11;RP11-527F13.1;RSPO3;PPP1R14BP5;RPS4XP9;CENPW;C6orf58	1.1357e-186	7.6e-221
6:43757082:A:T	rs4711750	6	43753325	43828582	VEGFA;RP11-344J7.2	4.79037e-131	2e-117
2:165528624:G:T	rs1128249	2	165349902	165846592	GRB14;COBLL1;RNA5SP111;RNA5SP110;SLC38A11;AC013463.2	7.58996e-113	3.2e-102
12:124460167:G:T	rs4765127	12	121906358	124752080	BCL7A;KDM2B;MLXIP;CLIP1;ZCCHC8;HCAR1;RP11-324E6.6;CCDC62;HIP1R;PITPNM2;CDK2AP1;RILPL2;ATP6V0A2;VPS37B;MPHOSPH9;C12orf65;SBNO1;MIR3908;RILPL1;TCTN2;DDX55;RP11-486O12.2;DNAH10;ZNF664;FAM101A;CCDC92	2.15495e-89	3.9e-79
1:219640680:A:C	rs2820436	1	219408136	219798632	RP11-95P13.1;RP11-135J2.3;RP11-392O17.1;RP11-95P13.2;ZC3H11B	3.46985e-80	9.9e-71
6:34207990:C:T	rs114344942	6	34048416	35695274	GRM4;HMGA1;KRT18P9;RPS10-NUDT3;C6orf106;UHRF1BP1;PPARD;SCUBE3;FKBP5	5.79911e-79	2.2e-68
3:64708114:C:T	rs4132228	3	64679818	64905087	ADAMTS9-AS2	4.30907e-75	2.1e-70
12:26453283:A:G	rs718314	12	26259919	26532354	BHLHE41;SSPN;RP11-283G6.4;RP11-283G6.5;RP11-513G19.1;ITPR2	1.42083e-53	6.8e-54
1:119503843:C:G	rs984222	1	119234198	119898665	RP4-630J13.1;TBX15;RP11-418J17.1;WARS2;RP11-418J17.3;RP5-834N19.1	2.41123e-49	9e-49
16:81534790:C:T	rs2925979	16	81449060	81548746	GAN;CMIP	3.85197e-48	6.9e-37
3:129333910:A:G	rs9833879	3	129021795	129717388	H1FX;H1FX-AS1;EFCAB12;TMCC1;RP11-529F4.1;RPL32P3;PLXND1;TMCC1-AS1;RP11-93K22.6;IFT122;RP11-93K22.1	3.48365e-47	4e-44
4:89719368:C:T	rs1377290	4	89625427	89996723	FAM13A-AS1;FAM13A	9.98154e-46	2.7e-43
5:55860866:G:T	rs3936510	5	55789840	55861894	AC022431.2;AC022431.1	1.4187e-44	1.3e-41
7:26397239:A:C	rs1534696	7	26315335	26404071	SNX10	3.36088e-43	9e-36
6:6743149:G:T	rs1294421	6	6726266	6780524	RP3-470L22.1;RP1-80N2.2	4.06184e-43	6.2e-44
3:156798775:C:T	rs900400	3	156798775	156819345	LINC00880	7.85019e-41	2.2e-38
19:33896195:A:G	rs10403360	19	33789397	34024621	CEBPA;CTD-2540B15.11;PEPD;CTD-2540B15.9;AKR1B1P7	1.6858e-40	9.9e-39
20:45526660:A:G	rs1572053	20	45486991	45792942	EYA2	3.51027e-40	1.3e-35
3:12498401:A:G	rs4684859	3	11979162	12856856	RN7SL147P;PPARG;SYN2;GSTM5P1;TSEN2;RAF1;CRIP1P1;TMEM40;MKRN2;CAND2	6.4975e-40	4.8e-31
6:139834012:G:T	rs632057	6	139806747	139900706	RP11-12A2.3;ATP5F1P6	7.47194e-39	4.5e-33
1:172366806:A:G	rs9286854	1	172149515	172452087	DNM3;PIGC;C1orf105	9.79466e-39
12:54342684:A:C	rs1443512	12	54324576	54584330	HOXC13-AS;RP11-834C11.12;HOXC6;HOXC9;HOXC13;HOXC12;AC012531.23;SMUG1;HOXC4;RP11-834C11.14;HOXC-AS2;RP11-834C11.3;RP11-834C11.4	2.44703e-37
18:2846499:C:T	rs3810068	18	2846499	2846499	EMILIN2	6.35275e-37
17:68471073:A:G	rs1605750	17	68220929	68521861	CALM2P1;CTD-2378E21.1;RP11-1058G23.1	1.13016e-36
7:130433384:C:T	rs4731702	7	130433384	130466854	KLF14	2.49918e-33
5:173362458:A:G	rs6861681	5	173277210	173542308	CPEB4;NSG2	4.9036e-32
13:51203769:A:G	rs797475	13	50349898	51203769	SPRYD7;DLEU1	1.55157e-31
11:64031241:C:T	rs35169799	11	63860826	64112050	MACROD1;RP11-21A7A.2;PLCB3;FLRT1;CCDC88B	3.40514e-31
7:25871109:C:T	rs1055144	7	25792683	25901639	AC003090.1	6.32149e-31
1:170303073:C:T	rs6427245	1	170216618	170606515	RP11-297H3.3;LINC01142;HAUS4P1;RP11-545I10.2;RP11-576I22.2;RP1-79C4.1	9.2219e-31
19:18384950:G:T	rs1075403	19	18188408	18398335	IL12RB1;MAST3;AC068499.10;PDE4C;RPL39P38;KIAA1683	9.20731e-30
9:107688629:A:C	rs10991417	9	107653426	107925059	ABCA1;RP11-217B7.2;RP11-217B7.3;RN7SKP191;RP11-112N13.1	2.97113e-29
6:100615652:A:G	rs2073267	6	100600097	100629461	PRDX2P4;RP3-344J20.1	5.77314e-29
8:72419796:A:G	rs35756394	8	72408720	72530375	RP11-1102P16.1	1.26079e-28
8:25464690:G:T	rs11992444	8	25270116	25770145	CDCA2;RP11-219J21.1;EBF2	6.83577e-28
22:29451671:A:G	rs4823006	22	29451671	29453027	ZNRF3	1.03683e-27
20:6626218:A:G	rs2145272	20	6551421	6634566	RP5-859D4.3;CASC20	5.69852e-26
5:176516631:A:G	rs1966265	5	176516631	176809618	FGFR4;NSD1;SLC34A1	2.45351e-25
20:34025756:A:G	rs143384	20	33586193	34025983	EDEM2;MMP24-AS1;MMP24;FAM83C;GDF5;UQCC1	5.94097e-25
3:52584431:T:TCTC	rs34372721	3	52217088	53269275	NISCH;STAB1;ITIH4;RP5-966M1.6;RP11-894J14.5;DNAH1;NEK4;SMIM4;PBRM1;ITIH1;AC097015.1;TLR9;TWF2;GLYCTK-AS1;TKT	2.37708e-24
18:60845884:C:T	rs12454712	18	60845884	60878883	BCL2	5.2922e-24
2:112249583:A:G	rs58584712	2	111874699	112249583	ACOXL;MIR4435-1HG;BCL2L11;AC017002.1;AC017002.2	2.7225e-23
11:62351198:C:G	rs72927213	11	62060546	62439569	CTD-2531D15.4;NPM1P35;SCGB1A1;AHNAK;ROM1;MIR3654;TUT1;GANAB;EML3	2.92994e-23
11:823586:C:G	rs140201358	11	743813	823586	PNPLA2;AP006621.5	5.6687e-23
20:5668714:C:T	rs805770	20	5648889	5670394	C20orf196;GPCPD1	6.19026e-23
8:23609009:G:T	rs6983481	8	23583754	23617380	RP11-175E9.1	9.92249e-23
4:56323379:C:T	rs57826934	4	56204865	56472022	SRD5A3;CLOCK;NMU	1.56366e-22
4:4990298:A:G	rs4450871	4	4990298	5028892	CYTL1	3.67555e-22
11:111896324:C:T	rs2303436	11	111525069	111955502	DLAT;SIK2;ALG9;ALG9-IT1;FDXACB1	8.53778e-22
20:51711013:A:G	rs2000339	20	51553621	51790871	TSHZ2;RP11-15M15.1	3.13612e-21
5:118698998:C:T	rs17145265	5	118677093	118837833	TNFAIP8	6.15799e-21
20:39142516:A:G	rs2207132	20	38883014	39228784	RP1-191L6.2;SNORD112;MAFB	6.30831e-21
6:160769423:A:G	rs555754	6	160727102	160969629	SLC22A3;LPAL2;LPA	1.13957e-20
1:154991389:C:T	rs905938	1	154836444	155806458	ZBTB7B;KCNN3;DCST2;THBS3;RP11-263K19.4	6.18922e-20
7:73017657:C:T	rs35368205	7	72854549	73048095	MLXIPL	7.48766e-20
11:69234494:C:T	rs4980785	11	69073647	69277890	MYEOV;RP11-211G23.1;AP000439.2;AP000439.5	2.31922e-19
8:126490972:A:T	rs2954029	8	126449406	126526686	RP11-136O12.2;TRIB1	2.78324e-19
12:66446905:G:T	rs10878370	12	66446905	66452879	RNA5SP362	6.04289e-19
17:44852612:A:C	rs62074125	17	43430696	44879350	PLEKHM1;CTB-39G8.2;DND1P1;WNT3;KANSL1	7.6839e-19
6:28753646:C:T	rs1311918	6	25420344	29609921	LRRC16A;HFE;HIST1H1E;RNU6-1259P;BTN1A1;RP11-457M11.2;GUSBP2;VN1R11P;XXbac-BPG34I8.3;HIST1H2AK;ZKSCAN4;ZSCAN31;NOL5BP;SCAND3;AL662890.3;OR5V1;SUMO2P1	9.29632e-19
2:188186079:A:G	rs840584	2	187843646	188370232	AC007319.1;TFPI;CALCRL	2.15794e-18
7:77496555:A:G	rs4291201	7	77147725	77606013	PHTF2;PTPN12;RSBN1L	4.22017e-18
17:17543722:A:G	rs12936587	17	17351643	18265467	MED9;TSEN15P1;RASD1;PEMT;RP11-524F11.2;RAI1;SREBF1;MYO15A;LLGL1;SHMT1	4.68533e-18
6:80912585:A:G	rs67597629	6	80724751	82318067	BCKDHB;TTK;RP11-486E2.1;RP11-250B2.5;RPL17P25;FAM46A	1.49592e-17
14:91505368:A:G	rs1951454	14	91340693	91557378	RPS6KA5;C14orf159	2.45921e-17
2:158412701:G:T	rs55920843	2	158393301	158519713	ACVR1C	2.9319e-17
10:122875589:A:G	rs2254069	10	122816108	122967170	RP11-159H3.1;RP11-95I16.2;LINC01153	4.49454e-17
17:59497277:A:G	rs757608	17	59496649	59535965	C17orf82;TBX4	6.84107e-17
8:128333180:C:T	rs622856	8	128323181	128388025	CASC8;RP11-382A18.2	8.61125e-17
1:103551329:G:T	rs4908286	1	103264964	103755828	COL11A1;RP11-347K2.1	1.80042e-16
10:114758349:C:T	rs7903146	10	114732882	114820961	TCF7L2	1.91545e-16
10:4963327:C:T	rs12774134	10	4889403	5009759	AKR1C1;AKR1E2	4.25399e-16
5:132444128:A:G	rs72801474	5	132151798	132444128	HSPA4;SOWAHA;AC010240.3	4.36848e-16
16:4440397:C:G	rs4786487	16	4281391	4594635	TFAP4;CORO7-PAM16;CORO7;PAM16;VASN;DNAJA3;CDIP1	5.05273e-16
1:9329289:C:T	rs2071931	1	9329289	9355045	H6PD;Z98044.1;SPSB1	8.2056e-16
3:138119952:C:T	rs2306374	3	138119952	138122122	MRAS	9.70636e-16
5:4018995:A:G	rs937218	5	4018995	4084675	CTD-2287N17.1;CTD-2383I20.1	1.11298e-15
7:28196222:A:G	rs849134	7	28142088	28223990	JAZF1;JAZF1-AS1	1.47675e-15
12:48143315:A:G	rs145878042	12	48143315	48143315	RAPGEF3	2.10973e-15
8:8379107:A:C	rs7826660	8	8094763	9084341	CTD-3023L14.3;ERI1;PPP1R3B;RP11-10A14.4;RP11-10A14.8	2.2161e-15
4:145659064:C:T	rs11727676	4	145257412	146122231	RP11-361D14.2;KRT18P51;HHIP;HSPD1P5;ANAPC10;RP13-539F13.2	4.35372e-15
17:74240313:C:T	rs4789257	17	74163759	74240313	RNF157	4.41084e-15
21:39525549:A:C	rs1016695	21	39452670	39671476	DSCR8;KCNJ15	5.63221e-15
3:49054692:C:T	rs3087866	3	48487048	50159679	DALRD3;CDHR4;TRAIP;RP11-24C3.2	5.68381e-15
10:80923862:A:C	rs1749824	10	80898969	80983786	ZMIZ1	9.69963e-15
4:103188709:C:T	rs13107325	4	102926923	103188709	SLC39A8	1.33197e-14
8:11848833:G:T	rs58602899	8	10226355	11894853	MSRA;RP1L1;XKR6;LINC00529;MTMR9;C8orf12;DEFB134;FAM167A;BLK;LINC00208;GATA4;FDFT1;OR7E161P;DEFB135;RP11-481A20.4	2.35595e-14
11:65408937:C:T	rs3741378	11	65391317	65422591	SIPA1;PCNXL3	2.59978e-14
19:45422946:A:G	rs4420638	19	45386467	45422946	APOC1;TOMM40	3.21458e-14
7:107616078:A:G	rs11770342	7	107612629	107629659	LAMB1	3.27572e-14
15:56409172:G:T	rs59025920	15	56409172	56775521	RFX7;MNS1	4.1903e-14
4:26300494:A:G	rs2271384	4	26025756	26451697	RP11-324H7.1;RBPJ	6.73068e-14
3:47282303:A:G	rs2276853	3	46929546	47539969	KIF9-AS1;KIF9;PTH1R;AC109583.1;CCDC12	6.88316e-14
17:27889643:C:T	rs62070804	17	27679725	27893545	TAOK1;ABHD15;RP11-68I3.2;TP53I13	1.17228e-13
6:7211818:A:G	rs1334576	6	7102084	7211818	RREB1	1.28631e-13
12:9079625:A:G	rs11048060	12	9077330	9079625	PHC1	1.76493e-13
4:951947:C:T	rs34311866	4	844781	961373	GAK;TMEM175;DGKQ	1.83408e-13
5:172748501:T:TG	rs3836828	5	172748501	172748501	STC2	1.91391e-13
5:55001899:A:G	rs11958779	5	54875243	55007837	SLC38A9	2.72452e-13
17:7537792:C:T	rs727428	17	7321858	7537792	SHBG;CHRNB1;POLR2A	3.0243e-13
7:27196069:A:C	rs2301720	7	27159136	27248373	HOXA7;HOTTIP;HOXA11-AS	3.15873e-13
9:95359555:C:T	rs1326775	9	94939615	95559505	CENPP;IARS;ANKRD19P	3.75443e-13
20:62712053:C:T	rs8121509	20	62690683	62761699	OPRL1;TCEA2;MYT1	5.05534e-13
17:40427147:A:G	rs8080122	17	40398825	40912760	STAT5B;STAT3;FAM134C;EZH1;ATP5LP7	5.85492e-13
5:142085997:C:T	rs7723040	5	141791827	142085997	AC005592.2;FGF1;AC005592.3	1.21879e-12
2:67801540:A:G	rs62156277	2	67714517	67853957	AC007422.1;AC010987.5	1.50088e-12
15:42091212:A:G	rs2925339	15	41893120	42150888	MAPKBP1	2.47331e-12
7:80570562:G:T	rs1019016	7	80570562	80570562	SEMA3C	2.4996e-12
2:216294957:C:G	rs1250239	2	216294957	216304384	FN1	2.64304e-12
15:67500330:C:T	rs4776905	15	67500330	67528374	AAGAB	3.32071e-12
11:36376603:C:T	rs10501151	11	36287611	36387530	PRR5L;LINC00610	4.22562e-12
3:185513392:A:G	rs7651090	3	185506401	185536223	IGF2BP2	4.74077e-12
11:10325325:A:C	rs11042725	11	9972479	10325325	RP11-351I24.1;SBF2	5.09047e-12
1:118862669:C:T	rs17038164	1	118862669	118883973	RNA5SP56	5.36517e-12
6:43269180:A:C	rs56401710	6	43269180	43355851	SLC22A7;CRIP3	5.55272e-12
15:51524292:A:G	rs2414095	15	51502986	51558422	RP11-108K3.1;CYP19A1	8.38458e-12
12:107099883:A:G	rs12298717	12	107099883	107183589	RP11-144F15.1;RFX4	8.79611e-12
16:67418957:A:G	rs16957415	16	67319986	68021468	LRRC36	1.43277e-11
20:51025381:A:G	rs1033662	20	50933737	51267885	RP4-723E3.1	1.55825e-11
1:205130413:A:G	rs3851294	1	205052939	205295739	DSTYK	1.80732e-11
1:221344529:A:C	rs2039956	1	221197094	221373329	RP11-453O22.1	1.95642e-11
19:17212410:C:T	rs3745348	19	17163661	17215648	MYO9B;HAUS8;CTD-2528A14.3	2.26097e-11
6:130374102:A:C	rs9388768	6	130349119	130455899	L3MBTL3;RP11-73O6.3	3.17002e-11
16:53483138:A:G	rs16952251	16	53483138	53483138	RBL2;RP11-44F14.5	3.37849e-11
19:7125519:A:G	rs1799815	19	7125519	7223848	INSR	3.86327e-11
2:66201731:C:T	rs6716270	2	66172270	66247776	AC074391.1	3.98547e-11
8:89352314:A:G	rs4548227	8	89281781	89585048	RP11-586K2.1	4.50319e-11
11:47662932:C:T	rs7120548	11	47440758	47662932	MTCH2	4.6108e-11
2:172375786:C:T	rs72884306	2	172375786	172416376	AC007969.5;CYBRD1	5.81881e-11
2:66772000:C:T	rs11897119	2	66749828	66806603	MEIS1;AC007392.3	6.09487e-11
6:85423176:G:T	rs6939647	6	85405761	85423176	TBX18;RP11-132M7.3	6.84789e-11
10:119319392:C:T	rs11198034	10	119319392	119319392	CTA-109P11.1	6.94052e-11
20:39908689:C:T	rs6093462	20	39672618	39960342	ZHX3;PLCG1	7.99675e-11
14:58759762:A:G	rs6573198	14	58759762	58831142	C14orf37;RP11-349A22.5	8.43302e-11
10:95348182:C:T	rs10882272	10	95279771	95348182	FFAR4	1.02245e-10
17:79934194:A:C	rs35344256	17	79934194	79979504	ASPSCR1;STRA13	1.029e-10
2:100272614:A:C	rs4850910	2	100272614	100468953	AFF3	1.21743e-10
9:113918856:A:G	rs10980802	9	113918856	113918856	RP11-202G18.1	1.23631e-10
12:34677484:A:G	rs9705973	12	33743099	34755947	RP13-7D7.1;RNU6-400P	1.30451e-10
4:106196829:G:T	rs34402524	4	106071064	106196829	TET2	1.30577e-10
1:2957600:C:T	rs12409277	1	2957600	2957600	ACTRT2	1.58793e-10
3:150050596:A:G	rs62271364	3	150042618	150050596	RP11-483E7.1	1.67061e-10
11:14380998:A:G	rs11023197	11	14285900	14616038	RRAS2;RP11-140L24.3	1.76344e-10
2:25458546:C:T	rs2304429	2	25165825	25578778	DNAJC27;DNAJC27-AS1;EFR3B;DNMT3A;AC012074.2	1.99568e-10
18:20744254:A:C	rs4800149	18	20724328	20758310	CABLES1	2.02598e-10
5:102301368:C:T	rs10515337	5	101595558	102711436	PAM;SLCO4C1;LINC00491;C5orf30;CTD-2154H6.1	2.0383e-10
15:40642877:G:T	rs16970633	15	40642877	41031775	PHGR1;CASC5	2.09001e-10
12:37898543:A:G	rs11181073	12	37898543	38789536	RP11-125N22.4	2.21418e-10
10:34168090:C:T	rs1757471	10	34167001	34168090	RPL23P11	2.60458e-10
8:135677903:A:G	rs34846373	8	135670229	135722407	ZFAT	2.84584e-10
18:46618453:C:T	rs79508828	18	46576058	47019210	DYM	2.9375e-10
12:45984732:C:T	rs2544090	12	45984732	45984732	RP11-352M15.1	3.2832e-10
13:111033821:A:C	rs9521732	13	110937046	111033821	COL4A1;COL4A2	3.60781e-10
2:58445910:C:T	rs72618694	2	58094873	58782733	FANCL;LINC01122	3.9254e-10
12:3389921:A:G	rs2335819	12	3373874	3389921	TSPAN9	4.18482e-10
9:96760384:C:T	rs10993017	9	96760384	96760384	PTPDC1	4.99363e-10
2:219575353:C:G	rs116204487	2	219279230	219575353	TTLL4;VIL1	5.07951e-10
10:104400112:C:T	rs10883756	10	104223628	104487443	RP11-47A8.5;SFXN2	5.43142e-10
10:63875960:A:G	rs7923071	10	63779656	63912835	ARID5B;AL671972.1	5.50073e-10
4:120542870:C:T	rs10025536	4	120131644	120542870	PDE5A	5.71573e-10
2:114619997:C:T	rs4849294	2	114577728	114619997	snoU13	5.78278e-10
4:123757748:C:T	rs308403	4	123664457	124268664	FGF2;SPATA5;NUDT6	5.80277e-10
1:86265259:A:G	rs366187	1	86265259	86341853	COL24A1	5.96623e-10
16:10964118:G:T	rs6498114	16	10964118	10965126	RP11-876N24.2	6.56822e-10
16:11635010:A:G	rs12931135	16	11621220	11641180	LITAF	7.4187e-10
7:42732612:G:T	rs7797942	7	42699012	42762246	AC027269.2	8.43879e-10
6:133598239:A:G	rs11154720	6	133518764	133598239	EYA4	9.01558e-10
7:117010356:C:T	rs6960356	7	116910616	117199533	AC006326.3;ASZ1	9.61928e-10
6:41706835:A:G	rs76361738	6	41694773	41706835	PGC	1.09058e-09
17:73323876:C:G	rs4788887	17	73259083	73425899	GRB2	1.34894e-09
1:203510396:C:T	rs6670040	1	203510396	203510396	OPTC	1.36477e-09
5:171852179:A:G	rs11134748	5	171792273	171852179	SH3PXD2B	1.38734e-09
2:239731775:C:T	rs72986341	2	239725699	239798126	TWIST2	1.50685e-09
1:77964855:A:G	rs11806197	1	77932750	78623626	AK5;RNFT1P2	1.71222e-09
2:13108712:C:G	rs2459337	2	13089072	13108712	AC064875.2	1.75203e-09
15:31687478:C:T	rs10851545	15	31681962	31687478	KLF13	1.82043e-09
3:99581439:A:G	rs3732444	3	99320707	99914139	CMSS1;FILIP1L;RP11-201E8.1	1.82214e-09
2:171353842:A:C	rs2083212	2	171353842	171421606	MYO3B	1.97064e-09
7:120901695:A:G	rs10953934	7	120871643	121090453	CPED1;RP11-3L10.2	2.03819e-09
5:180645425:C:T	rs11746028	5	180645425	180656734	TRIM41	2.1627e-09
5:3601924:A:G	rs62333993	5	3601924	3601924	IRX1	2.82845e-09
7:101721855:C:T	rs388781	7	101715222	101721855	CUX1	2.88583e-09
12:108618630:C:T	rs3764002	12	108594044	108618630	WSCD2	2.90733e-09
3:171760427:C:T	rs1499813	3	171760427	171760427	FNDC3B	2.91626e-09
9:17350246:C:T	rs6475140	9	17234883	17451460	CNTLN	3.21124e-09
2:121309231:C:G	rs954244	2	121309231	121309231	AC073257.1	3.35017e-09
2:207041053:C:T	rs3732083	2	206889814	207041441	GPR1;INO80D;AC007383.3	3.50028e-09
10:71883836:A:C	rs41277978	10	71883836	71883836	AIFM2	3.60725e-09
16:49886366:C:T	rs1861649	16	49864807	49886366	ZNF423	3.89557e-09
3:101101361:A:G	rs2682391	3	101101361	101265823	SENP7	4.05172e-09
2:226935636:C:T	rs62189037	2	226935636	227012623	AC080002.1	4.16977e-09
3:61547274:A:G	rs73093079	3	61547274	61547274	PTPRG	4.32115e-09
19:2170954:A:T	rs12986413	19	2146852	2196783	DOT1L	4.79267e-09
3:43757387:A:G	rs75900709	3	43757387	43799943	ABHD5	4.97123e-09
12:112007756:C:T	rs653178	12	111884608	112871372	ATXN2	5.10806e-09
8:71953671:G:T	rs76297613	8	71467435	72000058	RP11-326E22.1	5.1888e-09
6:153419377:A:G	rs630462	6	153419377	153419377	RGS17	5.27983e-09
9:94061633:A:G	rs7029087	9	94061633	94061633	AUH	5.6207e-09
6:132835568:G:T	rs4373374	6	132773984	132835568	STX7	5.9525e-09
1:156455173:A:G	rs11264486	1	156455173	156455173	MEF2D	6.35139e-09
12:102568101:A:G	rs17438571	12	102415256	102599892	PARPBP	6.54895e-09
12:133688707:C:T	rs11147235	12	133688707	133780309	CTD-2140B24.6	6.65948e-09
7:84628989:G:T	rs7800072	7	84560926	84628989	SEMA3D	6.90529e-09
11:69924352:C:G	rs11233117	11	69924352	69924352	ANO1	7.22598e-09
22:30688659:C:T	rs4823086	22	30688659	30861915	RP1-130H16.18;TBC1D10A	7.23948e-09
1:11856378:A:G	rs1801133	1	11856378	11856378	MTHFR	8.08417e-09
11:32388502:C:G	rs56911719	11	32388502	32388502	WT1	8.21872e-09
7:20373632:A:G	rs17364645	7	20373632	20424889	ITGB8	8.71284e-09
17:67573316:A:G	rs8076983	17	67573316	67573316	AC003051.1	1.02714e-08
12:57146069:G:T	rs2277339	12	57146069	57146069	PRIM1;HSD17B6	1.06262e-08
1:22623542:C:T	rs72649408	1	22623542	22623542	RP11-415K20.1	1.11772e-08
9:139239585:C:T	rs28641468	9	139239585	139252148	GPSM1	1.14766e-08
14:98413803:C:T	rs2604984	14	98413803	98413803	C14orf64	1.24021e-08
17:76423097:A:G	rs2271613	17	76423097	76431285	DNAH17	1.28226e-08
18:42437417:C:T	rs610470	18	42437417	42493907	SETBP1	1.34094e-08
6:14596365:A:G	rs6914079	6	14559080	14596365	RP11-330A16.1	1.34474e-08
10:32634972:A:G	rs2370759	10	32634972	32639093	EPC1	1.41378e-08
21:46780166:A:G	rs13051237	21	46780166	46801962	MTCO1P3	1.53526e-08
1:150999737:A:G	rs11204762	1	150999737	150999737	PRUNE	1.68468e-08
5:76046939:C:T	rs17568628	5	75953299	76046939	F2R	1.84684e-08
2:218382456:C:T	rs16857751	2	218382456	218382456	DIRC3	1.88665e-08
1:23277355:A:G	rs10917333	1	23277355	23520797	LACTBL1;C1orf234	2.28252e-08
10:21834536:A:G	rs7098100	10	21782842	22284140	MLLT10	2.44448e-08
14:52573836:C:T	rs12432348	14	52508842	52617358	RP11-1033H12.1	2.55515e-08
6:101761018:C:T	rs9485491	6	101761018	101761018	GRIK2	2.5825e-08
10:27882825:A:G	rs7072380	10	27882825	27882825	RAB18	2.6228e-08
6:33403422:C:T	rs453590	6	33330131	33421577	SYNGAP1	3.14974e-08
11:66116911:A:G	rs4930355	11	66116911	66116911	RP11-867G23.8	3.2435e-08
5:172160736:A:G	rs322396	5	172160736	172160736	RP11-779O18.1	3.50094e-08
9:137541413:C:T	rs12554943	9	137541413	137548253	COL5A1;COL5A1-AS1	3.50815e-08
7:46484508:A:G	rs76457207	7	46484508	46532035	AC004869.3	3.84713e-08
19:4505445:A:G	rs16989695	19	4489783	4505445	PLIN4	3.87062e-08
15:100271253:C:T	rs12185079	15	100216642	100271253	LYSMD4	4.02625e-08
9:111961389:C:T	rs7875754	9	111961389	111962304	EPB41L4B	4.08867e-08
13:49866322:C:T	rs9535193	13	49866322	49901088	CDADC1	4.40334e-08
14:60855623:A:G	rs1254282	14	60855623	61072875	C14orf39	4.46034e-08
4:122624065:C:T	rs7680787	4	122596540	122624065	ANXA5	4.54707e-08
12:2908330:A:C	rs56196860	12	2908330	2977954	FKBP4;RP4-816N1.6;RP4-816N1.7	4.76416e-08
7:45955029:A:G	rs3110697	7	45955029	45955029	IGFBP3	4.88131e-08
10:77295957:A:G	rs9415106	10	77295957	77344383	MIR606	4.89701e-08
Note:
*Only first 20 loci are listed.

### Sheet: Table S3
Supplementary Table S3. Significant loci identified from the interaction test in the UK Biobank analysis of Waist-Hip Ratio from unrelated white British
uniqID	Index SNP	chr	start	end	nearestGene	P
2:165528624:G:T	rs1128249	2	165349902	165726733	GRB14;COBLL1;RNA5SP110	4.53459e-57
1:219651133:C:T	rs12022722	1	219526214	219798632	RP11-95P13.1;RP11-392O17.1;ZC3H11B;RP11-95P13.2	1.34832e-28
6:127529780:A:G	rs72961013	6	127379919	127529780	RSPO3	2.25234e-27
6:43757082:A:T	rs4711750	6	43757082	43788415	VEGFA;RP11-344J7.2	6.12873e-27
12:124460167:G:T	rs4765127	12	124156487	124642514	DNAH10;ATP6V0A2;ZNF664;FAM101A;CCDC92	1.59482e-25
3:64708114:C:T	rs4132228	3	64705365	64837942	ADAMTS9-AS2	1.87302e-23
12:26453283:A:G	rs718314	12	26453283	26532354	RP11-283G6.4;RP11-283G6.5;RP11-513G19.1;ITPR2	2.57915e-19
16:81534790:C:T	rs2925979	16	81511806	81534790	CMIP	2.26218e-18
3:129333910:A:G	rs9833879	3	129144647	129616006	EFCAB12;PLXND1;TMCC1-AS1	2.28045e-18
5:55860866:G:T	rs3936510	5	55854153	55861894	AC022431.2	1.2904e-16
12:123322415:A:C	rs73228032	12	122484540	123757504	BCL7A;MLXIP;HCAR1;HIP1R;CLIP1;PITPNM2	1.37858e-15
7:130433384:C:T	rs4731702	7	130433384	130466854	KLF14	1.47171e-15
7:26397239:A:C	rs1534696	7	26397239	26397239	SNX10	2.98708e-15
4:89719368:C:T	rs1377290	4	89625427	89752276	HERC3;FAM13A	8.06245e-15
6:139834012:G:T	rs632057	6	139829560	139840693	RP11-12A2.3	1.73862e-14
6:34207990:C:T	rs114344942	6	34144189	34354073	HMGA1;CYCSP55	2.02283e-14
17:68471073:A:G	rs1605750	17	68337289	68471073	CTD-2378E21.1	2.04534e-14
3:12498401:A:G	rs4684859	3	12106191	12498401	PPARG	1.73782e-12
6:100606568:A:G	rs2503097	6	100606568	100615652	RP3-344J20.1	1.37352e-11
18:2846499:C:T	rs3810068	18	2846499	2846499	EMILIN2	1.49304e-11
5:118698998:C:T	rs17145265	5	118698998	118698998	TNFAIP8	2.11648e-11
8:126490972:A:T	rs2954029	8	126477978	126507389	RP11-136O12.2	5.78187e-11
17:27889643:C:T	rs62070804	17	27889643	27889643	ABHD15;RP11-68I3.2	8.53171e-11
1:172355841:C:T	rs17369123	1	172355841	172437592	DNM3;PIGC	2.56722e-10
18:60845884:C:T	rs12454712	18	60845884	60845884	BCL2	5.34985e-10
1:170303073:C:T	rs6427245	1	170239716	170303073	HAUS4P1	5.8697e-10
8:23609009:G:T	rs6983481	8	23583754	23617380	RP11-175E9.1	6.28515e-10
10:63832279:A:G	rs12778514	10	63832279	63832279	ARID5B	1.13881e-08
1:11927825:C:T	rs34241762	1	11927825	11927825	NPPB	1.39443e-08
9:107688629:A:C	rs10991417	9	107688629	107688629	ABCA1	1.65385e-08
4:4990298:A:G	rs4450871	4	4990298	4990298	CYTL1	1.74611e-08
7:25871109:C:T	rs1055144	7	25871109	25901639	AC003090.1	1.8084e-08
14:98413803:C:T	rs2604984	14	98413803	98413803	C14orf64	2.44718e-08
11:62378221:A:G	rs11231161	11	62337203	62394881	EML3	2.45811e-08

### Sheet: Table S4
Supplementary Table S4. Significant loci identified from the joint test in the UK Biobank analysis of Waist-Hip Ratio from unrelated white British
uniqID	Index SNP	chr	start	end	nearestGene	P
6:127529780:A:G	rs72961013	6	126278230	127922536	TRMT11;RP11-527F13.1;RSPO3;PPP1R14BP5;RPS4XP9;C6orf58	3.03887e-134
6:43757082:A:T	rs4711750	6	43757082	43828582	VEGFA;RP11-344J7.2	2.29608e-93
2:165528624:G:T	rs1128249	2	165349902	165846592	GRB14;COBLL1;RNA5SP111;RNA5SP110;SLC38A11;AC013463.2	2.68016e-81
12:124460167:G:T	rs4765127	12	122471900	124642514	BCL7A;MLXIP;CLIP1;ZCCHC8;HCAR1;HIP1R;PITPNM2;CDK2AP1;RILPL2;ATP6V0A2;MPHOSPH9;C12orf65;SBNO1;hsa-mir-8072;MIR3908;TCTN2;DDX55;RP11-486O12.2;DNAH10;ZNF664;FAM101A;CCDC92	8.75281e-62
3:64708114:C:T	rs4132228	3	64679818	64905087	ADAMTS9-AS2	1.63866e-57
1:219625853:C:T	rs6541227	1	219408136	219798632	RP11-135J2.3;RP11-392O17.1;RP11-95P13.1;ZC3H11B;RP11-95P13.2	6.51115e-54
6:34207990:C:T	rs114344942	6	34144189	35357674	HMGA1;KRT18P9;RPS10-NUDT3;C6orf106;PPARD	2.67142e-50
12:26453283:A:G	rs718314	12	26259919	26532354	SSPN;RP11-283G6.4;RP11-283G6.5;BHLHE41;RP11-513G19.1;ITPR2	9.127e-37
3:129333910:A:G	rs9833879	3	129112454	129671675	RP11-529F4.1;RPL32P3;EFCAB12;TMCC1;PLXND1;TMCC1-AS1;RP11-93K22.6;IFT122	9.72988e-35
1:119503843:C:G	rs984222	1	119179924	119780123	PSMC1P12;TBX15;RP11-418J17.1;WARS2	1.74529e-34
4:89719368:C:T	rs1377290	4	89625427	89854994	HERC3;FAM13A	1.1544e-33
7:26397239:A:C	rs1534696	7	26315335	26404071	SNX10	1.26999e-31
6:6743149:G:T	rs1294421	6	6726266	6780524	RP3-470L22.1;RP1-80N2.2;BTF3P7	9.93533e-31
5:55860866:G:T	rs3936510	5	55803929	55861894	AC022431.2;AC022431.1	2.6123e-30
19:33896195:A:G	rs10403360	19	33789397	34024621	CEBPA;CTD-2540B15.11;PEPD;CTD-2540B15.9;AKR1B1P7	2.9382e-30
18:2846499:C:T	rs3810068	18	2846499	2846499	EMILIN2	1.31559e-29
16:81534790:C:T	rs2925979	16	81449060	81534790	GAN;CMIP	2.08383e-29
3:156798775:C:T	rs900400	3	156798775	156798775	LINC00880	5.63302e-27
17:68471073:A:G	rs1605750	17	68337289	68521861	CTD-2378E21.1;RP11-1058G23.1	1.82773e-26
1:172366806:A:G	rs9286854	1	172302544	172452087	DNM3;PIGC;C1orf105	4.07634e-26
6:100606568:A:G	rs2503097	6	100600097	100629461	PRDX2P4;RP3-344J20.1	8.46303e-26
1:170303073:C:T	rs6427245	1	170216618	170905623	RP11-297H3.3;LINC01142;HAUS4P1;RP11-545I10.2;RP1-79C4.1;PRRX1	1.04022e-25
6:139834012:G:T	rs632057	6	139806747	139840693	RP11-12A2.3	8.01169e-25
20:45526660:A:G	rs1572053	20	45486991	45589259	EYA2	1.54803e-24
3:12498401:A:G	rs4684859	3	12075005	12856856	PPARG;GSTM5P1;TSEN2;RAF1;MKRN2;CAND2	3.95093e-24
12:54349773:A:G	rs10783615	12	54337083	54443090	HOXC12;HOXC13;AC012531.23;RP11-834C11.12;HOXC6;HOXC4;RP11-834C11.14;HOXC9	5.74311e-24
7:25871109:C:T	rs1055144	7	25871109	25901639	AC003090.1	1.97381e-23
13:51203769:A:G	rs797475	13	50833879	51203769	DLEU1	1.66006e-22
19:18384950:G:T	rs1075403	19	18234588	18398335	KIAA1683;MAST3;AC068499.10;PDE4C;JUND;RPL39P38	2.55663e-22
9:107688629:A:C	rs10991417	9	107653426	107901019	ABCA1;RP11-217B7.2;RP11-217B7.3;RN7SKP191	4.03645e-22
20:6626218:A:G	rs2145272	20	6551421	6634566	RP5-859D4.3;CASC20	1.19661e-19
5:173362458:A:G	rs6861681	5	173362458	173542308	CPEB4;NSG2	1.83181e-19
7:130433384:C:T	rs4731702	7	130433384	130466854	KLF14	2.19938e-19
3:52649748:A:G	rs13083798	3	52217088	53249136	NISCH;ITIH4;RP5-966M1.6;RFT1;PBRM1;NEK4;TMEM110-MUSTN1;TMEM110;AC097015.1;TLR9;TWF2;GLYCTK-AS1;STAB1	3.39966e-19
8:72408720:C:T	rs13250456	8	72408720	72447418	RP11-1102P16.1	1.82958e-18
8:25464690:G:T	rs11992444	8	25270116	25464690	CDCA2;RP11-219J21.1	3.26853e-18
11:64031241:C:T	rs35169799	11	63884453	64112050	PLCB3;MACROD1;FLRT1;CCDC88B	4.02784e-18
2:112249583:A:G	rs58584712	2	112249583	112249583	MIR4435-1HG;AC017002.1;AC017002.2	1.11911e-17
11:823586:C:G	rs140201358	11	801631	823586	PNPLA2	2.63173e-17
22:29451671:A:G	rs4823006	22	29451671	29453027	ZNRF3	3.70065e-17
20:5668714:C:T	rs805770	20	5668714	5670394	C20orf196	5.78842e-17
11:62351198:C:G	rs72927213	11	62194412	62439569	CTD-2531D15.4;MIR3654;TUT1;ROM1;GANAB	5.94712e-17
18:60845884:C:T	rs12454712	18	60845884	60845884	BCL2	5.69416e-16
20:34025756:A:G	rs143384	20	33586193	34025983	EDEM2;MMP24-AS1;MMP24;FAM83C;GDF5	7.52108e-16
17:17543722:A:G	rs12936587	17	17378887	18135401	PEMT;RP11-524F11.2;RAI1;SREBF1;MYO15A;LLGL1	1.29455e-15
17:44852612:A:C	rs62074125	17	44141223	44852612	WNT3;KANSL1	1.37932e-15
20:51711013:A:G	rs2000339	20	51711013	51711013	TSHZ2	1.58703e-15
19:45411941:C:T	rs429358	19	45390333	45422946	APOE;TOMM40;APOC1	3.80839e-15
5:176516631:A:G	rs1966265	5	176516631	176727438	FGFR4;NSD1	4.18882e-15
8:23609009:G:T	rs6983481	8	23583754	23617380	RP11-175E9.1	8.58108e-15
8:126490972:A:T	rs2954029	8	126477978	126516197	RP11-136O12.2	8.88444e-15
20:39142516:A:G	rs2207132	20	39142516	39228784	SNORD112;MAFB	1.78768e-14
4:4990298:A:G	rs4450871	4	4990298	5028892	CYTL1	1.78785e-14
11:111896324:C:T	rs2303436	11	111525069	111955502	DLAT;SIK2	2.63048e-14
2:188186079:A:G	rs840584	2	187908848	188343497	AC007319.1;CALCRL	3.21832e-14
5:118698998:C:T	rs17145265	5	118677093	118698998	TNFAIP8	8.22094e-14
17:74240313:C:T	rs4789257	17	74240313	74240313	RNF157	1.52709e-13
17:27889643:C:T	rs62070804	17	27889643	27893545	ABHD15;RP11-68I3.2;TP53I13	1.84097e-13
1:154991389:C:T	rs905938	1	154848581	155806458	ZBTB7B;DCST2;THBS3;RP11-263K19.4	2.35019e-13
3:48487048:A:C	rs730566	3	48487048	50159679	RP11-24C3.2;QRICH1;TRAIP;CDHR4	2.37283e-13
4:56323379:C:T	rs57826934	4	56237137	56420623	CLOCK	3.54504e-13
6:160769423:A:G	rs555754	6	160727102	160966347	SLC22A3;LPA	4.78296e-13
6:28920972:A:G	rs3131073	6	25769349	29548089	BTN3A1;TRIM38;HFE;HIST1H2BD;RP11-457M11.2;ZNF184;ZKSCAN4;NOL5BP;C6orf100	8.19881e-13
17:59497277:A:G	rs757608	17	59496649	59497277	C17orf82	9.61312e-13
7:107616078:A:G	rs11770342	7	107612629	107629659	LAMB1	1.09843e-12
11:69234494:C:T	rs4980785	11	69073647	69277890	MYEOV;RP11-211G23.1;AP000439.2;AP000439.5	1.12047e-12
6:80912585:A:G	rs67597629	6	80912585	81830998	BCKDHB;RP11-486E2.1	1.13069e-12
1:9329289:C:T	rs2071931	1	9329289	9338689	H6PD;Z98044.1	1.5264e-12
2:111894720:C:T	rs17041868	2	111894720	111894720	BCL2L11	1.93266e-12
12:66446905:G:T	rs10878370	12	66446905	66452879	RNA5SP362	2.03543e-12
7:77416439:C:T	rs6465825	7	77239735	77544019	RSBN1L;PTPN12;PHTF2	2.36548e-12
4:103188709:C:T	rs13107325	4	102926923	103188709	SLC39A8	2.92232e-12
2:158412701:G:T	rs55920843	2	158342497	158519713	CYTIP;ACVR1C	4.8866e-12
5:132444128:A:G	rs72801474	5	132360653	132444128	HSPA4	6.84114e-12
17:40513732:C:T	rs72823022	17	40398825	40756882	STAT3;STAT5B;FAM134C	7.29797e-12
7:73017657:C:T	rs35368205	7	72856430	73048095	MLXIPL	8.90759e-12
16:4440397:C:G	rs4786487	16	4281391	4594635	TFAP4;CORO7-PAM16;CORO7;CDIP1	1.43994e-11
4:26123616:A:G	rs7669227	4	26025756	26336243	RP11-324H7.1;RBPJ	1.48754e-11
14:91505368:A:G	rs1951454	14	91427257	91505368	RPS6KA5	1.52629e-11
10:114781297:A:C	rs10787472	10	114732882	114808902	TCF7L2	1.88945e-11
1:103264964:A:G	rs4590689	1	103264964	103575991	RP5-936J12.1;COL11A1	2.31593e-11
7:28180556:C:T	rs864745	7	28142088	28223990	JAZF1;JAZF1-AS1	2.33454e-11
14:58759762:A:G	rs6573198	14	58759762	58853140	C14orf37;RP11-349A22.5;RP11-517O13.3	3.62981e-11
7:27196069:A:C	rs2301720	7	27159136	27225489	HOXA7;HOXA11-AS	3.69351e-11
10:4963327:C:T	rs12774134	10	4963327	4998961	AKR1C1	5.36395e-11
11:65422591:C:T	rs7119750	11	65408937	65422591	RELA	6.1188e-11
11:10325325:A:C	rs11042725	11	10096736	10325325	RP11-351I24.1	7.43824e-11
21:39525549:A:C	rs1016695	21	39452670	39597557	DSCR8	1.5339e-10
5:55001899:A:G	rs11958779	5	54875243	55007837	SLC38A9	1.65431e-10
3:138119952:C:T	rs2306374	3	138119952	138122122	MRAS	2.02559e-10
2:67801540:A:G	rs62156277	2	67749987	67853957	AC007422.1;AC010987.5	2.26039e-10
16:53483138:A:G	rs16952251	16	53483138	53483138	RBL2;RP11-44F14.5	3.22696e-10
5:4018995:A:G	rs937218	5	4018995	4063022	CTD-2287N17.1	3.25136e-10
8:11306615:C:T	rs2409773	8	10226355	11894853	MSRA;RP1L1;FAM167A;C8orf12;GATA4;FDFT1;OR7E161P;DEFB134	3.51716e-10
15:56409172:G:T	rs59025920	15	56409172	56775521	RFX7	5.57457e-10
15:40642877:G:T	rs16970633	15	40642877	41031775	PHGR1;CASC5	5.77939e-10
4:145858473:A:G	rs813139	4	145659064	145903346	RP13-539F13.2;HHIP	5.99045e-10
1:221344529:A:C	rs2039956	1	221344529	221373329	RP11-453O22.1	6.77127e-10
10:80923862:A:C	rs1749824	10	80923862	80983786	ZMIZ1	7.15935e-10
12:48143315:A:G	rs145878042	12	48143315	48143315	RAPGEF3	8.06348e-10
12:9079625:A:G	rs11048060	12	9077330	9079625	PHC1	9.59245e-10
10:122875589:A:G	rs2254069	10	122834163	122875589	RP11-159H3.1	1.02554e-09
15:51524292:A:G	rs2414095	15	51519276	51536141	RP11-108K3.1;CYP19A1	1.04945e-09
11:116560447:C:T	rs1623797	11	116536281	116569204	AP000770.1	1.12551e-09
6:7211818:A:G	rs1334576	6	7102084	7220379	RREB1	1.22597e-09
17:43516738:A:C	rs1317946	17	43470156	43516738	PLEKHM1	1.47852e-09
8:135722407:A:C	rs1806755	8	135670229	135722407	ZFAT	1.71039e-09
9:95527885:C:T	rs7031163	9	95359555	95527885	BICD2	2.02595e-09
18:20735408:C:T	rs4369779	18	20724328	20758310	CABLES1	2.03301e-09
7:117010356:C:T	rs6960356	7	117010356	117199533	ASZ1	2.66057e-09
19:7125519:A:G	rs1799815	19	7125519	7125519	INSR	2.93126e-09
3:150050596:A:G	rs62271364	3	150042618	150050596	RP11-483E7.1	3.29437e-09
8:8379107:A:C	rs7826660	8	8094763	9084341	CTD-3023L14.3;ERI1;RP11-10A14.8	3.35407e-09
19:17163661:C:T	rs2305758	19	17163661	17212410	HAUS8;CTD-2528A14.3;MYO9B	3.44667e-09
15:42115747:C:G	rs3959569	15	42032383	42127734	MAPKBP1	3.96777e-09
8:128323181:C:T	rs445114	8	128323181	128342866	CASC8	4.08742e-09
1:118862669:C:T	rs17038164	1	118862669	118883973	RNA5SP56	4.35047e-09
16:67418957:A:G	rs16957415	16	67319986	68021468	LRRC36	4.83311e-09
12:45984732:C:T	rs2544090	12	45984732	45984732	RP11-352M15.1	5.9348e-09
21:46780166:A:G	rs13051237	21	46780166	46801962	MTCO1P3	6.45592e-09
2:216294957:C:G	rs1250239	2	216294957	216304384	FN1	7.6023e-09
10:63832279:A:G	rs12778514	10	63832279	63912835	ARID5B;AL671972.1	8.05351e-09
6:166572045:C:T	rs3127328	6	166572045	166572045	T	8.47606e-09
1:205130413:A:G	rs3851294	1	205052939	205295739	DSTYK	1.14346e-08
8:89352314:A:G	rs4548227	8	89352314	89402524	RP11-586K2.1	1.37977e-08
3:171760427:C:T	rs1499813	3	171760427	171760427	FNDC3B	1.64816e-08
3:47282303:A:G	rs2276853	3	47079112	47539969	KIF9-AS1;KIF9	1.84162e-08
9:113918856:A:G	rs10980802	9	113918856	113918856	RP11-202G18.1	1.85621e-08
2:66201731:C:T	rs6716270	2	66201731	66247776	AC074391.1	2.46451e-08
3:11549596:C:T	rs2454513	3	11344427	11593013	ATG7	2.60998e-08
5:172748501:T:TG	rs3836828	5	172748501	172748501	STC2	2.85374e-08
2:25458546:C:T	rs2304429	2	25458546	25458546	DNMT3A	2.88254e-08
6:153419377:A:G	rs630462	6	153419377	153419377	RGS17	2.89762e-08
5:102566471:A:G	rs246906	5	102287920	102566471	CTC-503K11.2	2.93463e-08
3:185513392:A:G	rs7651090	3	185506401	185536223	IGF2BP2	3.11763e-08
17:79934194:A:C	rs35344256	17	79934194	79959703	ASPSCR1	3.2847e-08
17:7537792:C:T	rs727428	17	7537792	7537792	SHBG	3.35403e-08
13:50511364:C:T	rs73489861	13	50511364	50511364	SPRYD7	3.67096e-08
6:43269180:A:C	rs56401710	6	43269180	43355851	SLC22A7;CRIP3	3.72213e-08
2:66772000:C:T	rs11897119	2	66749828	66772000	MEIS1	3.72671e-08
7:80570562:G:T	rs1019016	7	80570562	80570562	SEMA3C	4.20958e-08
4:123825919:C:T	rs12509014	4	123783194	124024947	NUDT6	4.24124e-08
5:141791827:A:G	rs58644	5	141791827	141791827	AC005592.2	4.53135e-08
